# Systematic surveillance of SARS-CoV-2 reveals dynamics of variant mutagenesis and transmission in a large urban population

**DOI:** 10.1101/2024.07.25.24311007

**Authors:** Marie-Ming Aynaud, Lauren Caldwell, Khalid N. Al-Zahrani, Seda Barutcu, Kin Chan, Andreea Obersterescu, Abiodun A. Ogunjimi, Min Jin, Kathleen-Rose Zakoor, Shyam Patel, Ron Padilla, Mark Jen, Princess Mae Veniegas, Nursrin Dewsi, Filiam Yonathan, Lucy Zhang, Amelia Ayson-Fortunato, Analiza Aquino, Paul Krzyzanowski, Jared Simpson, John Bartlett, Ilinca Lungu, Bradly G. Wouters, James M. Rini, Michael Gekas, Susan Poutanen, Laurence Pelletier, Tony Mazzulli, Jeffrey L. Wrana

## Abstract

Highly mutable pathogens generate viral diversity that impacts virulence, transmissibility, treatment, and thwarts acquired immunity. We previously described C19-SPAR-Seq, a high-throughput, next-generation sequencing platform to detect SARS-CoV-2 that we deployed to systematically profile variant dynamics of SARS-CoV-2 for over 3 years in a large, North American urban environment (Toronto, Canada). Sequencing of the ACE2 receptor binding motif and polybasic furin cleavage site of Spike in over 70,000 patients revealed that population sweeps of canonical variants of concern (VOCs) occurred in repeating wavelets. Furthermore, we found that subvariants and putative quasi-species with alterations characteristic of future VOCs and/or predicted to be functionally important arose frequently, but always extinguished. Systematic screening of functionally relevant domains in pathogens could thus provide a powerful tool for monitoring spread and mutational trajectories, particularly those with zoonotic potential.
