## Supplementary Data 1,2,3,4 for "Systematic surveillance of SARS-CoV-2 reveals dynamics of variant mutagenesis and transmission in a large urban population": Supplementary Data 3.xlsx

### Sheet: Detailed Variant Counts
Detailed Variant Info	Count	Canonical or Noncanonical
B.1.1.529	27107	canonical
B.1.617.2	8881	canonical
B.1.1.529 (BA.2/BA.3)	8397	canonical
B.1.1.7	7654	canonical
B.1.1.529 (BA.4/BA.5)	7083	canonical
WT	3534	canonical
P1/B.1.351	639	canonical
XBB.1.5	545	canonical
B.1.1.529 (BA.2.75.2)	60	canonical
B.1.1.529 (BA.2.75)	46	canonical
XBB	28	canonical
B.1.525	3	canonical
B.1.617.1	1	canonical
B.1.621	26	canonical
P681H	231	noncanonical
E484K+P681H	208	noncanonical
E484K	99	noncanonical
N501Y	81	noncanonical
S691S	79	noncanonical
B.1.1.7+F490L	70	noncanonical
A684V	64	noncanonical
B.1.1.7+E484K	62	noncanonical
B.1.1.529 (BA.2.75)+F490S	55	noncanonical
B.1.617.2+R682R	52	noncanonical
B.1.617.2+A688V	45	noncanonical
P681R	45	noncanonical
N501Y+P681R	44	noncanonical
B.1.1.529 (BA.4/BA.5)+A688V	30	noncanonical
B.1.1.529 (BA.4/BA.5)+Y473Y	28	noncanonical
B.1.1.529 (BA.4/BA.5)+Y489Y	28	noncanonical
N679K	26	noncanonical
B.1.617.2+I692I	24	noncanonical
B.1.617.2+E484Q	21	noncanonical
B.1.1.529 (BA.2.75)+A484R	20	noncanonical
B.1.1.529 (BA.4/BA.5)+R683W	20	noncanonical
B.1.1.529+I692I	20	noncanonical
I692I	19	noncanonical
B.1.617.2+E471Q	18	noncanonical
B.1.617.2+S477S	17	noncanonical
Y489Y	17	noncanonical
B.1.617.2+A475A	16	noncanonical
B.1.1.529+A475A	14	noncanonical
B.1.1.529 (BA.4/BA.5)+R682R	13	noncanonical
B.1.1.529 (BA.4/BA.5)+S691S	13	noncanonical
B.1.1.7+A475A	13	noncanonical
B.1.1.7+A684V	13	noncanonical
B.1.617.2+A684A	13	noncanonical
B.1.617.2+Y489Y	13	noncanonical
B.1.1.529 (BA.2/BA.3)+A475A	12	noncanonical
B.1.1.529 (BA.2/BA.3)+I692I	12	noncanonical
B.1.617.2+F497F	12	noncanonical
B.1.617.2+A694V	11	noncanonical
B.1.1.529 (BA.4/BA.5)+V483A	10	noncanonical
B.1.1.7+S691S	10	noncanonical
B.1.1.529 (BA.4/BA.5)+V486A	9	noncanonical
P1/B.1.351+R683R	9	noncanonical
B.1.1.529 (BA.2/BA.3)+S691S	8	noncanonical
B.1.617.2+A684S	8	noncanonical
E484K+P681R	8	noncanonical
R682R	8	noncanonical
B.1.1.529 (BA.2/BA.3)+Y489Y	7	noncanonical
B.1.1.529+A688V	7	noncanonical
B.1.1.529+S691S	7	noncanonical
B.1.1.7+N604Stop	7	noncanonical
E484Q+P681R	7	noncanonical
A684T	6	noncanonical
B.1.1.529 (BA.2.75.2)+A484R	6	noncanonical
B.1.1.529 (BA.2/BA.3)+A484P	6	noncanonical
B.1.1.529+Y489Y	6	noncanonical
B.1.617.2+I692F	6	noncanonical
B.1.617.2+P499P	6	noncanonical
B.1.617.2+S477I	6	noncanonical
B.1.617.2+V687L	6	noncanonical
S494P+P681H	6	noncanonical
B.1.1.529 (BA.2/BA.3)+S494P	5	noncanonical
B.1.1.529 (BA.4/BA.5)+V486I	5	noncanonical
B.1.1.529+A684V	5	noncanonical
B.1.1.529+A694V	5	noncanonical
B.1.617.2+N501T	5	noncanonical
B.1.1.529 (BA.2.75.2)+F490S	4	noncanonical
B.1.1.529 (BA.2/BA.3)+A684V	4	noncanonical
B.1.1.529 (BA.2/BA.3)+A688V	4	noncanonical
B.1.1.529 (BA.2/BA.3)+H681N	4	noncanonical
B.1.1.529 (BA.2/BA.3)+P681N	4	noncanonical
B.1.1.529 (BA.4/BA.5)+G476S	4	noncanonical
B.1.1.529 (BA.4/BA.5)+I472I	4	noncanonical
B.1.1.529 (BA.4/BA.5)+S494P	4	noncanonical
B.1.1.529+A484V	4	noncanonical
B.1.1.529+A684T	4	noncanonical
B.1.1.529+S680S	4	noncanonical
B.1.1.529+Y695Y	4	noncanonical
B.1.1.7+A688V	4	noncanonical
B.1.1.7+N679I	4	noncanonical
B.1.617.2+A688D	4	noncanonical
B.1.617.2+E484S	4	noncanonical
B.1.617.2+S477I+S494P	4	noncanonical
B.1.617.2+S477N	4	noncanonical
P681H+S691S	4	noncanonical
B.1.1.529 (BA.2/BA.3)+A484E	3	noncanonical
B.1.1.529 (BA.2/BA.3)+R683R	3	noncanonical
B.1.1.529 (BA.4/BA.5)+A684V	3	noncanonical
B.1.1.529 (BA.4/BA.5)+A694A	3	noncanonical
B.1.1.529 (BA.4/BA.5)+A694V	3	noncanonical
B.1.1.529 (BA.4/BA.5)+N481K	3	noncanonical
B.1.1.529 (BA.4/BA.5)+P479L	3	noncanonical
B.1.1.529 (BA.4/BA.5)+P491P	3	noncanonical
B.1.1.529 (BA.4/BA.5)+S691F	3	noncanonical
B.1.1.529 (BA.4/BA.5)+V486S	3	noncanonical
B.1.1.529 (BA.4/BA.5)+V503V	3	noncanonical
B.1.1.529+A688T	3	noncanonical
B.1.1.529+P681R	3	noncanonical
B.1.1.529+R682R	3	noncanonical
B.1.1.529+S494P	3	noncanonical
B.1.1.529+S494S	3	noncanonical
B.1.1.7+A694V	3	noncanonical
B.1.1.7+S494P	3	noncanonical
B.1.617.2+S680F	3	noncanonical
B.1.617.2+S680T	3	noncanonical
B.1.617.2+S689I	3	noncanonical
B.1.617.2+S691S	3	noncanonical
B.1.617.2+T470T	3	noncanonical
B.1.617.2+V483F	3	noncanonical
PBS insertion	3	noncanonical
XBB.1.5+Q474Q	3	noncanonical
XBB.1.5+S691S	3	noncanonical
B.1.1.529 (BA.2.75.2)+I692I	2	noncanonical
B.1.1.529 (BA.2/BA.3)+C488C	2	noncanonical
B.1.1.529 (BA.2/BA.3)+H681H	2	noncanonical
B.1.1.529 (BA.2/BA.3)+H681Y	2	noncanonical
B.1.1.529 (BA.2/BA.3)+S680F	2	noncanonical
B.1.1.529 (BA.4/BA.5)+	2	noncanonical
B.1.1.529 (BA.4/BA.5)+A475A	2	noncanonical
B.1.1.529 (BA.4/BA.5)+A484S	2	noncanonical
B.1.1.529 (BA.4/BA.5)+E471Q+Y489Y	2	noncanonical
B.1.1.529 (BA.4/BA.5)+G482D	2	noncanonical
B.1.1.529 (BA.4/BA.5)+S680F	2	noncanonical
B.1.1.529 (BA.4/BA.5)+Y473H	2	noncanonical
B.1.1.529+A484S	2	noncanonical
B.1.1.529+G476C	2	noncanonical
B.1.1.529+G476S	2	noncanonical
B.1.1.529+P491L	2	noncanonical
B.1.1.529+R683W	2	noncanonical
B.1.1.529+S494A	2	noncanonical
B.1.1.529+Y495Y	2	noncanonical
B.1.1.7+E484Q	2	noncanonical
B.1.1.7+F490R	2	noncanonical
B.1.1.7+F490S	2	noncanonical
B.1.1.7+G482G	2	noncanonical
B.1.1.7+I692I	2	noncanonical
B.1.1.7+L599I	2	noncanonical
B.1.1.7+R683R	2	noncanonical
B.1.1.7+S680F	2	noncanonical
B.1.617.2+A684V	2	noncanonical
B.1.617.2+del23598-23600	2	noncanonical
B.1.617.2+E484K	2	noncanonical
B.1.617.2+Q474H	2	noncanonical
B.1.617.2+S691P	2	noncanonical
B.1.617.2+T470I	2	noncanonical
B.1.617.2+T678T	2	noncanonical
P499P+P681H	2	noncanonical
S494P	2	noncanonical
S689I	2	noncanonical
T478K+P681H	2	noncanonical
XBB.1.5+A475A	2	noncanonical
XBB.1.5+K478I	2	noncanonical
XBB.1.5+K478R	2	noncanonical
XBB+G476S	2	noncanonical
A590C	1	noncanonical
A593Stop	1	noncanonical
A694A	1	noncanonical
B.1.1.529 (BA.2.75.2)+	1	noncanonical
B.1.1.529 (BA.2.75.2)+A475V+A484R	1	noncanonical
B.1.1.529 (BA.2.75.2)+G476S	1	noncanonical
B.1.1.529 (BA.2.75.2)+T470N	1	noncanonical
B.1.1.529 (BA.2.75)+A484R+I472I	1	noncanonical
B.1.1.529 (BA.2.75)+A688V	1	noncanonical
B.1.1.529 (BA.2.75)+F486A+F490S	1	noncanonical
B.1.1.529 (BA.2.75)+F486I	1	noncanonical
B.1.1.529 (BA.2.75)+F490S+N481K	1	noncanonical
B.1.1.529 (BA.2.75)+K478E+A484R	1	noncanonical
B.1.1.529 (BA.2/BA.3)+A474A	1	noncanonical
B.1.1.529 (BA.2/BA.3)+A475V	1	noncanonical
B.1.1.529 (BA.2/BA.3)+A484S	1	noncanonical
B.1.1.529 (BA.2/BA.3)+A684S	1	noncanonical
B.1.1.529 (BA.2/BA.3)+A688S	1	noncanonical
B.1.1.529 (BA.2/BA.3)+E484S	1	noncanonical
B.1.1.529 (BA.2/BA.3)+F490F	1	noncanonical
B.1.1.529 (BA.2/BA.3)+F490L	1	noncanonical
B.1.1.529 (BA.2/BA.3)+F490Y	1	noncanonical
B.1.1.529 (BA.2/BA.3)+F497F	1	noncanonical
B.1.1.529 (BA.2/BA.3)+G485V	1	noncanonical
B.1.1.529 (BA.2/BA.3)+G496G	1	noncanonical
B.1.1.529 (BA.2/BA.3)+G496N	1	noncanonical
B.1.1.529 (BA.2/BA.3)+I472I	1	noncanonical
B.1.1.529 (BA.2/BA.3)+L492L	1	noncanonical
B.1.1.529 (BA.2/BA.3)+N481K	1	noncanonical
B.1.1.529 (BA.2/BA.3)+P681Y	1	noncanonical
B.1.1.529 (BA.2/BA.3)+Q690Q	1	noncanonical
B.1.1.529 (BA.2/BA.3)+R682R	1	noncanonical
B.1.1.529 (BA.2/BA.3)+R683L	1	noncanonical
B.1.1.529 (BA.2/BA.3)+R683Q	1	noncanonical
B.1.1.529 (BA.2/BA.3)+R683W	1	noncanonical
B.1.1.529 (BA.2/BA.3)+S689N	1	noncanonical
B.1.1.529 (BA.2/BA.3)+S698L	1	noncanonical
B.1.1.529 (BA.2/BA.3)+T470N	1	noncanonical
B.1.1.529 (BA.2/BA.3)+T478R	1	noncanonical
B.1.1.529 (BA.2/BA.3)+T678T	1	noncanonical
B.1.1.529 (BA.2/BA.3)+V503I	1	noncanonical
B.1.1.529 (BA.2/BA.3)+V503V	1	noncanonical
B.1.1.529 (BA.2/BA.3)+Y473Y	1	noncanonical
B.1.1.529 (BA.4/BA.5)+A475S	1	noncanonical
B.1.1.529 (BA.4/BA.5)+A475T	1	noncanonical
B.1.1.529 (BA.4/BA.5)+A475V	1	noncanonical
B.1.1.529 (BA.4/BA.5)+A484V	1	noncanonical
B.1.1.529 (BA.4/BA.5)+A688T	1	noncanonical
B.1.1.529 (BA.4/BA.5)+E484V	1	noncanonical
B.1.1.529 (BA.4/BA.5)+F490L	1	noncanonical
B.1.1.529 (BA.4/BA.5)+F691F	1	noncanonical
B.1.1.529 (BA.4/BA.5)+G482D+A484R	1	noncanonical
B.1.1.529 (BA.4/BA.5)+G485S	1	noncanonical
B.1.1.529 (BA.4/BA.5)+H681R	1	noncanonical
B.1.1.529 (BA.4/BA.5)+I692I	1	noncanonical
B.1.1.529 (BA.4/BA.5)+K478E	1	noncanonical
B.1.1.529 (BA.4/BA.5)+K478Q	1	noncanonical
B.1.1.529 (BA.4/BA.5)+K478R	1	noncanonical
B.1.1.529 (BA.4/BA.5)+K679N	1	noncanonical
B.1.1.529 (BA.4/BA.5)+L492F	1	noncanonical
B.1.1.529 (BA.4/BA.5)+Q690L	1	noncanonical
B.1.1.529 (BA.4/BA.5)+S689I	1	noncanonical
B.1.1.529 (BA.4/BA.5)+S689N	1	noncanonical
B.1.1.529 (BA.4/BA.5)+S691P	1	noncanonical
B.1.1.529 (BA.4/BA.5)+S698L	1	noncanonical
B.1.1.529 (BA.4/BA.5)+T470I	1	noncanonical
B.1.1.529 (BA.4/BA.5)+T500N	1	noncanonical
B.1.1.529 (BA.4/BA.5)+T696T	1	noncanonical
B.1.1.529 (BA.4/BA.5)+V486F+F490S+S691S	1	noncanonical
B.1.1.529 (BA.4/BA.5)+V687V	1	noncanonical
B.1.1.529 (BA.4/BA.5)+Y489H	1	noncanonical
B.1.1.529 (BA.4/BA.5)+Y489Y+R682R	1	noncanonical
B.1.1.529+A484V+F486V	1	noncanonical
B.1.1.529+A684S	1	noncanonical
B.1.1.529+A688S	1	noncanonical
B.1.1.529+E471Q	1	noncanonical
B.1.1.529+E484S	1	noncanonical
B.1.1.529+E484T	1	noncanonical
B.1.1.529+E484V+S494P	1	noncanonical
B.1.1.529+F486V	1	noncanonical
B.1.1.529+F490S	1	noncanonical
B.1.1.529+F490V	1	noncanonical
B.1.1.529+F497F	1	noncanonical
B.1.1.529+G496I	1	noncanonical
B.1.1.529+G504S	1	noncanonical
B.1.1.529+H681Y	1	noncanonical
B.1.1.529+P499P	1	noncanonical
B.1.1.529+R683R	1	noncanonical
B.1.1.529+S477D	1	noncanonical
B.1.1.529+S477K	1	noncanonical
B.1.1.529+S494L	1	noncanonical
B.1.1.529+S680P	1	noncanonical
B.1.1.529+S686G	1	noncanonical
B.1.1.529+S691P	1	noncanonical
B.1.1.529+T678T	1	noncanonical
B.1.1.529+V483A	1	noncanonical
B.1.1.7+F486S	1	noncanonical
B.1.1.7+G485D	1	noncanonical
B.1.1.7+G496S	1	noncanonical
B.1.1.7+N601Stop	1	noncanonical
B.1.1.7+Q493H	1	noncanonical
B.1.1.7+R683L	1	noncanonical
B.1.1.7+R683W	1	noncanonical
B.1.1.7+V483F	1	noncanonical
B.1.1.7+V595Stop	1	noncanonical
B.1.1.7+Y489Y	1	noncanonical
B.1.1.7+Y501Y	1	noncanonical
B.1.617.2+A688A	1	noncanonical
B.1.617.2+E484E	1	noncanonical
B.1.617.2+E484V	1	noncanonical
B.1.617.2+F490F	1	noncanonical
B.1.617.2+G476S	1	noncanonical
B.1.617.2+I472I	1	noncanonical
B.1.617.2+I472V	1	noncanonical
B.1.617.2+L699F	1	noncanonical
B.1.617.2+N501I	1	noncanonical
B.1.617.2+N501N	1	noncanonical
B.1.617.2+P479S	1	noncanonical
B.1.617.2+P497L	1	noncanonical
B.1.617.2+Q471Q	1	noncanonical
B.1.617.2+R683L	1	noncanonical
B.1.617.2+R683R	1	noncanonical
B.1.617.2+S477R	1	noncanonical
B.1.617.2+S494S	1	noncanonical
B.1.617.2+S609S	1	noncanonical
B.1.617.2+S680P	1	noncanonical
B.1.617.2+S680Y	1	noncanonical
B.1.617.2+S686S	1	noncanonical
B.1.617.2+S689S	1	noncanonical
B.1.617.2+S698L	1	noncanonical
B.1.617.2+V483I	1	noncanonical
B.1.617.2+V687I	1	noncanonical
B.1.617.2+V687V	1	noncanonical
B.1.617.2+Y695Y	1	noncanonical
C588S	1	noncanonical
E484K+N501Y+P681R	1	noncanonical
E484K+Q677H	1	noncanonical
E484Q	1	noncanonical
N501T	1	noncanonical
N501Y+A684V	1	noncanonical
N501Y+N679K	1	noncanonical
N501Y+S691S	1	noncanonical
N604Stop	1	noncanonical
P681H+A590C	1	noncanonical
P681H+A688V	1	noncanonical
P681S	1	noncanonical
S494P+P681H+R683Q	1	noncanonical
XBB.1.5+A688V	1	noncanonical
XBB.1.5+G476S	1	noncanonical
XBB.1.5+I472I	1	noncanonical
XBB.1.5+I692I	1	noncanonical
XBB.1.5+P479H	1	noncanonical
XBB.1.5+P499P	1	noncanonical
XBB.1.5+Q471Q	1	noncanonical
XBB.1.5+S490F	1	noncanonical
XBB.1.5+T478R	1	noncanonical
XBB.1.5+V483F	1	noncanonical
XBB+P499P	1	noncanonical

### Sheet: Main Variant Percents
Main Variant	Percent
Omicron	41.1698
Delta	13.9575
Omicron BA.2/3	12.8573
Alpha	11.8945
Omicron BA.4/5	11.0648
WT	6.81629
Beta/Gamma	0.97937
XBB.1.5	0.856949
Omicron BA.2.75	0.306809
XBB	0.0468526
Mu	0.0392957
Other	0.00604549
Eta	0.00453412

### Sheet: Main Variant Counts
Main Variant	Count
Omicron	27240
Delta	9235
Omicron BA.2/3	8507
Alpha	7870
Omicron BA.4/5	7321
WT	4510
Beta/Gamma	648
XBB.1.5	567
Omicron BA.2.75	203
XBB	31
Mu	26
Other	4
Eta	3

### Sheet: Main and Subvar Percents
Main Variant/Subvariant	Percent
Omicron	41.0217
Delta	13.4225
Omicron BA.2/3	12.691
Alpha	11.568
Omicron BA.4/5	10.7066
WT	5.34119
WT+	1.4751
Beta/Gamma	0.965767
XBB.1.5	0.823698
Delta+	0.535026
Omicron BA.4/5+	0.358195
Alpha+	0.326457
Omicron BA.2/3+	0.166251
Omicron BA.2.75	0.160206
Omicron+	0.148115
Omicron BA.2.75+	0.146603
XBB	0.0423184
Mu	0.0392957
XBB.1.5+	0.0332502
Beta/Gamma+	0.0136024
Other	0.00604549
Eta	0.00453412
XBB+	0.00453412

### Sheet: Main and Subvar Counts
Main Variant/Subvariant	Count
Omicron	27142
Delta	8881
Omicron BA.2/3	8397
Alpha	7654
Omicron BA.4/5	7084
WT	3534
WT+	976
Beta/Gamma	639
XBB.1.5	545
Delta+	354
Omicron BA.4/5+	237
Alpha+	216
Omicron BA.2/3+	110
Omicron BA.2.75	106
Omicron+	98
Omicron BA.2.75+	97
XBB	28
Mu	26
XBB.1.5+	22
Beta/Gamma+	9
Other	4
Eta	3
XBB+	3
