## Supplementary Data 1,2,3,4 for "Systematic surveillance of SARS-CoV-2 reveals dynamics of variant mutagenesis and transmission in a large urban population": Supplementary_Data2.xlsx

### Sheet: finalv20vers
sample	Final.Variant.Call	Run	V1SRBD	V2SRBD
X02602782	B.1.1.7	28	Asn501Tyr	Asn501Tyr
X02603561	B.1.1.7	28	Asn501Tyr	Asn501Tyr
X02700836	B.1.1.7	29	Asn501Tyr	Asn501Tyr
X02702832	B.1.1.7	29	Asn501Tyr	Asn501Tyr
X02702851	B.1.1.7	30	Asn501Tyr	Asn501Tyr
X02702853	B.1.1.7	30	Asn501Tyr	Ala475Ala, Asn501Tyr
X02803883	B.1.1.7	30	Asn501Tyr	Asn501Tyr
X02803910	B.1.1.7	30	Asn501Tyr	Asn501Tyr
X02806213	B.1.1.7	30	Asn501Tyr	Asn501Tyr
X02905529	B.1.1.7	31	Asn501Tyr	Asn501Tyr
X02906438	B.1.1.7	31	Asn501Tyr	Ala475Ala, Asn501Tyr
X02906440	B.1.1.7	31	Asn501Tyr	Asn501Tyr
X03000518	B.1.1.7	31	Asn501Tyr	Asn501Tyr
X03003603	B.1.1.7	31	Asn501Tyr	Asn501Tyr
X03005435	B.1.1.7	31	Asn501Tyr	Asn501Tyr
X03005464	B.1.1.7	31	Asn501Tyr	Asn501Tyr
X03006560	B.1.1.7	31	Asn501Tyr	Ala475Ala, Asn501Tyr
X03006561	B.1.1.7	31	Asn501Tyr	Ala475Ala, Asn501Tyr
X03006563	B.1.1.7	31	Asn501Tyr	Ala475Ala, Asn501Tyr
X03006564	B.1.1.7	31	Asn501Tyr	Thr478Lys
X03006654	B.1.1.7	31	Asn501Tyr	Asn501Tyr
X03006657	B.1.1.7	31	Asn501Tyr	Asn501Tyr
X03006658	B.1.1.7	31	Asn501Tyr	Asn501Tyr
X03006673	B.1.1.7	31	Asn501Tyr	Asn501Tyr
X10104777	B.1.1.7	31	Asn501Tyr	Asn501Tyr
X10201325	B.1.1.7	31	Asn501Tyr	Asn501Tyr
X10201329	B.1.1.7	31	Asn501Tyr	Asn501Tyr
X10204714	B.1.1.7	31	Asn501Tyr	Asn501Tyr
X10300557	B.1.1.7	31	Asn501Tyr	Asn501Tyr
X10104128	B.1.1.7+E484K	31	Glu484Lys, Asn501Tyr	Glu484Lys, Asn501Tyr
X02505306	B.1.617.2	28	WT	Thr478Lys
X02601971	B.1.617.2	28	WT	Thr478Lys
X02603562	B.1.617.2	28	WT	Thr478Lys
X02603563	B.1.617.2	28	WT	Thr478Lys
X02701552	B.1.617.2	28	WT	Thr478Lys
X02701869	B.1.617.2	28	WT	Thr478Lys
X02702831	B.1.617.2	29	WT	Thr478Lys
X02702835	B.1.617.2	29	WT	Thr478Lys
X02702836	B.1.617.2	29	WT	Thr478Lys
X02702837	B.1.617.2	29	WT	Thr478Lys
X02802796	B.1.617.2	30	WT	Thr478Lys
X02803948	B.1.617.2	29	WT	Thr478Lys
X02804803	B.1.617.2	30	WT	Thr478Lys
X02804812	B.1.617.2	30	WT	Thr478Lys
X02804862	B.1.617.2	30	WT	Thr478Lys
X02805328	B.1.617.2	29	WT	Thr478Lys
X02806212	B.1.617.2	30	WT	Thr478Lys
X02806217	B.1.617.2	30	WT	Thr478Lys
X02806218	B.1.617.2	30	WT	Thr478Lys
X02806219	B.1.617.2	30	WT	Thr478Lys
X02806220	B.1.617.2	30	WT	Thr478Lys
X02903182	B.1.617.2	30	WT	Thr478Lys
X02903719	B.1.617.2	31	WT	Thr478Lys
X02904287	B.1.617.2	31	WT	Thr478Lys
X02904701	B.1.617.2	31	WT	Thr478Lys
X02904980	B.1.617.2	30	WT	Thr478Lys
X02905028	B.1.617.2	31	WT	Thr478Lys
X02905241	B.1.617.2	31	WT	Thr478Lys
X02905524	B.1.617.2	31	WT	Thr478Lys
X02905590	B.1.617.2	31	WT	Thr478Lys
X02905591	B.1.617.2	31	WT	Thr478Lys
X02905592	B.1.617.2	31	WT	Thr478Lys
X02905595	B.1.617.2	31	WT	Thr478Lys
X02905671	B.1.617.2	31	WT	Thr478Lys
X02906437	B.1.617.2	31	WT	Thr478Lys
X02906439	B.1.617.2	31	WT	Thr478Lys
X02906441	B.1.617.2	31	WT	Thr478Lys
X03002333	B.1.617.2	31	WT	Thr478Lys
X03002487	B.1.617.2	31	WT	Thr478Lys
X03003479	B.1.617.2	31	WT	Thr478Lys
X03005421	B.1.617.2	31	WT	Thr478Lys
X03005528	B.1.617.2	31	WT	Thr478Lys
X03006562	B.1.617.2	31	Failed QC	Ala475Ala, Asn501Tyr
X10100457	B.1.617.2	31	WT	Thr478Lys
X10104778	B.1.617.2	31	WT	Thr478Lys
X10104779	B.1.617.2	31	WT	Thr478Lys
X10200983	B.1.617.2	31	WT	Thr478Lys
X10202936	B.1.617.2	31	WT	Thr478Lys
X10202990	B.1.617.2	31	WT	Thr478Lys
X10203987	B.1.617.2	31	WT	Thr478Lys
X10204712	B.1.617.2	31	WT	Thr478Lys
X10301937	B.1.617.2	31	WT	Thr478Lys
X10301939	B.1.617.2	31	WT	Thr478Lys
X10302398	B.1.617.2	31	WT	Thr478Lys
X10302486	B.1.617.2	31	WT	Thr478Lys
X10302513	B.1.617.2	31	WT	Thr478Lys
X10302893	B.1.617.2	31	WT	Thr478Lys
X10303282	B.1.617.2	31	WT	Thr478Lys
X10100456	E484K+P681H	31	Glu484Lys	Glu484Lys
X10100461	E484K+P681H	31	Glu484Lys	Glu484Lys
X10202979	E484K+P681R	31	Glu484Lys	Thr478Lys
X02505304	P1/B.1.351	28	Glu484Lys, Asn501Tyr	Glu484Lys, Asn501Tyr
X02702833	P1/B.1.351	29	Glu484Lys, Asn501Tyr	Glu484Lys, Asn501Tyr
X02702834	P1/B.1.351	29	Glu484Lys, Asn501Tyr	Glu484Lys, Asn501Tyr
